# High-risk *Escherichia coli* clones that cause neonatal meningitis and association with recrudescent infection

**DOI:** 10.1101/2023.10.05.23296362

**Authors:** Nguyen Thi Khanh Nhu, Minh-Duy Phan, Steven J. Hancock, Kate M. Peters, Laura Alvarez-Fraga, Brian M. Forde, Stacey B. Andersen, Thyl Miliya, Patrick N.A. Harris, Scott A. Beatson, Sanmarie Schlebusch, Haakon Bergh, Paul Turner, Annelie Brauner, Benita Westerlund-Wikström, Adam D. Irwin, Mark A. Schembri

**Author notes:** Wellcome-Wolfson Institute for Experimental Medicine, School of Medicine, Dentistry and Biomedical Sciences, Queen’s University Belfast, Belfast, United Kingdom (Steven J. Hancock). INRAE, Univ Montpellier, LBE, 102 Avenue des Etangs, Narbonne 11100, France. Corresponding authors: Professor Mark Schembri, Institute for Molecular Bioscience, The University of Queensland, Brisbane, Queensland 4072, Australia.; Dr Adam Irwin, Centre for Clinical Research, University of Queensland, Brisbane, Queensland, Australia.

## Abstract

Neonatal meningitis is a devastating disease associated with high mortality and neurological sequelae. *Escherichia coli* is the second most common cause of neonatal meningitis in full-term infants (herein NMEC) and the most common cause of meningitis in preterm neonates. Here we investigated the genomic relatedness of a collection of 58 NMEC isolates spanning 1974-2020 and isolated from seven different geographic regions. We show NMEC are comprised of diverse sequence types (STs), with ST95 (34.5%) and ST1193 (15.5%) the most common. No single virulence factor was conserved in all isolates; however, genes encoding fimbrial adhesins, iron acquisition systems, the K1 capsule, and O antigen types O18, O75 and O2 were most prevalent. Antibiotic resistance genes occurred infrequently in our collection. We also monitored the infection dynamics in three patients that suffered recrudescent invasive infection caused by the original infecting isolate despite appropriate antibiotic treatment based on antibiogram profile and resistance genotype. These patients exhibited severe gut dysbiosis. In one patient, the causative NMEC isolate was also detected in the fecal flora at the time of the second infection episode and after treatment. Thus, although antibiotics are the standard of care for NMEC treatment, our data suggests that failure to eliminate the causative NMEC that resides intestinally can lead to the existence of a refractory reservoir that may seed recrudescent infection.
