## Supplementary Table 2 for "High-risk *Escherichia coli* clones that cause neonatal meningitis and association with recrudescent infection"

### Sheet: accessionNumber
Supplementary Table 2. Completely sequenced NMEC isolates
SUBID	BioProject	BioSample	Localid	Accession	Organism
SUB9982724	PRJNA757133	SAMN20934303	MS21324	CP082045	Escherichia coli MS21324
SUB9982724	PRJNA757133	SAMN20934303	pMS21324	CP082046	Escherichia coli MS21324
SUB9982724	PRJNA757133	SAMN20934302	MS21199	CP082047	Escherichia coli MS21199
SUB9982724	PRJNA757133	SAMN20934302	pMS21199A	CP082048	Escherichia coli MS21199
SUB9982724	PRJNA757133	SAMN20934302	pMS21199B	CP082049	Escherichia coli MS21199
SUB9982724	PRJNA757133	SAMN20934302	pMS21199C	CP082050	Escherichia coli MS21199
SUB9982724	PRJNA757133	SAMN20934302	pMS21199D	CP082051	Escherichia coli MS21199
SUB9982724	PRJNA757133	SAMN20934302	pMS21199E	CP082052	Escherichia coli MS21199
SUB9982724	PRJNA757133	SAMN20934301	MS20677	CP082053	Escherichia coli MS20677
SUB9982724	PRJNA757133	SAMN20934301	pMS20677A	CP082054	Escherichia coli MS20677
SUB9982724	PRJNA757133	SAMN20934301	pMS20677B	CP082055	Escherichia coli MS20677
SUB9982724	PRJNA757133	SAMN20934300	MS20675	CP082056	Escherichia coli MS20675
SUB9982724	PRJNA757133	SAMN20934300	pMS20675A	CP082057	Escherichia coli MS20675
SUB9982724	PRJNA757133	SAMN20934300	pMS20675B	CP082058	Escherichia coli MS20675
SUB9982724	PRJNA757133	SAMN20934300	pMS20675C	CP082059	Escherichia coli MS20675
SUB9982724	PRJNA757133	SAMN20934300	pMS20675D	CP082060	Escherichia coli MS20675
SUB9982724	PRJNA757133	SAMN20934300	pMS20675E	CP082061	Escherichia coli MS20675
SUB9982724	PRJNA757133	SAMN20934299	MS20674	CP082062	Escherichia coli MS20674
SUB9982724	PRJNA757133	SAMN20934299	pMS20674A	CP082063	Escherichia coli MS20674
SUB9982724	PRJNA757133	SAMN20934299	pMS20674B	CP082064	Escherichia coli MS20674
SUB9982724	PRJNA757133	SAMN20934299	pMS20674C	CP082065	Escherichia coli MS20674
SUB9982724	PRJNA757133	SAMN20934299	pMS20674D	CP082066	Escherichia coli MS20674
SUB9982724	PRJNA757133	SAMN20934298	MS20673	CP082067	Escherichia coli MS20673
SUB9982724	PRJNA757133	SAMN20934298	pMS20673A	CP082068	Escherichia coli MS20673
SUB9982724	PRJNA757133	SAMN20934298	pMS20673B	CP082069	Escherichia coli MS20673
SUB9982724	PRJNA757133	SAMN20934298	pMS20673C	CP082070	Escherichia coli MS20673
SUB9982724	PRJNA757133	SAMN20934298	pMS20673D	CP082071	Escherichia coli MS20673
SUB9982724	PRJNA757133	SAMN20934298	pMS20673F	CP082072	Escherichia coli MS20673
SUB9982724	PRJNA757133	SAMN20934297	MS20659	CP082073	Escherichia coli MS20659
SUB9982724	PRJNA757133	SAMN20934297	pMS20659	CP082074	Escherichia coli MS20659
SUB9982724	PRJNA757133	SAMN20934296	MS20658	CP082075	Escherichia coli MS20658
SUB9982724	PRJNA757133	SAMN20934296	pMS20658	CP082076	Escherichia coli MS20658
SUB9982724	PRJNA757133	SAMN20934295	MS20657	CP082077	Escherichia coli MS20657
SUB9982724	PRJNA757133	SAMN20934295	pMS20657A	CP082078	Escherichia coli MS20657
SUB9982724	PRJNA757133	SAMN20934295	pMS20657B	CP082079	Escherichia coli MS20657
SUB9982724	PRJNA757133	SAMN20934294	MS20655	CP082080	Escherichia coli MS20655
SUB9982724	PRJNA757133	SAMN20934294	pMS20655A	CP082081	Escherichia coli MS20655
SUB9982724	PRJNA757133	SAMN20934294	pMS20655B	CP082082	Escherichia coli MS20655
SUB9982724	PRJNA757133	SAMN20934293	MS20654	CP082083	Escherichia coli MS20654
SUB9982724	PRJNA757133	SAMN20934293	pMS20654	CP082084	Escherichia coli MS20654
SUB9982724	PRJNA757133	SAMN20934292	MS20653	CP082085	Escherichia coli MS20653
SUB9982724	PRJNA757133	SAMN20934292	pMS20653	CP082086	Escherichia coli MS20653
SUB9982724	PRJNA757133	SAMN20934291	MS20649	CP082087	Escherichia coli MS20649
SUB9982724	PRJNA757133	SAMN20934291	pMS20649A	CP082088	Escherichia coli MS20649
SUB9982724	PRJNA757133	SAMN20934291	pMS20649B	CP082089	Escherichia coli MS20649
SUB9982724	PRJNA757133	SAMN20934291	pMS20649C	CP082090	Escherichia coli MS20649
SUB9982724	PRJNA757133	SAMN20934290	MS20645	CP082091	Escherichia coli MS20645
SUB9982724	PRJNA757133	SAMN20934290	pMS20645A	CP082092	Escherichia coli MS20645
SUB9982724	PRJNA757133	SAMN20934290	pMS20645B	CP082093	Escherichia coli MS20645
SUB9982724	PRJNA757133	SAMN20934289	MS15236	CP082094	Escherichia coli MS15236
SUB9982724	PRJNA757133	SAMN20934289	pMS15236A	CP082095	Escherichia coli MS15236
SUB9982724	PRJNA757133	SAMN20934289	pMS15236B	CP082096	Escherichia coli MS15236
SUB9982724	PRJNA757133	SAMN20934288	MS15052	CP082097	Escherichia coli MS15052
SUB9982724	PRJNA757133	SAMN20934288	pMS15052A	CP082098	Escherichia coli MS15052
SUB9982724	PRJNA757133	SAMN20934288	pMS15052B	CP082099	Escherichia coli MS15052
SUB9982724	PRJNA757133	SAMN20934287	MS15047	CP082100	Escherichia coli MS15047
SUB9982724	PRJNA757133	SAMN20934287	pMS15047A	CP082101	Escherichia coli MS15047
SUB9982724	PRJNA757133	SAMN20934287	pMS15047B	CP082102	Escherichia coli MS15047
SUB9982724	PRJNA757133	SAMN20934286	MS15046	CP082103	Escherichia coli MS15046
SUB9982724	PRJNA757133	SAMN20934286	pMS15046A	CP082104	Escherichia coli MS15046
SUB9982724	PRJNA757133	SAMN20934286	pMS15046B	CP082105	Escherichia coli MS15046
SUB9982724	PRJNA757133	SAMN20934286	pMS15046C	CP082106	Escherichia coli MS15046

### Sheet: plasmids_GenomicIslands
Tree order	ST23	Strains	Plasmids / Genomic islands / Prophages	Start	End	Size (bp)	Antibiotic resistance and virulence genes
5	ST23	MS20649	pMS20649A			100023	IncFI. blaTEM-40. ColV, hlyF, iroBCDEN, iss, iucABCD-uitA, ompT, shiF, sitABCD, traT, estABC
		O78:K-:H4	pMS20649B			59165	IncB/O/K. blaTEM-12
		4,825,997 bp	pMS20649C			57134	IncN. blaTEM-40, catA1, tet(A)
			GI-asnT (HPI)	1989082	2019880		Yersiniabactin
			GI-asnW	2033272	2061044
			GI-pheV	3110749	3211399		pagN, DEAD box RNA helicase, Afa fimbriae, F17 fimbriae, contact dependent growth inhibitor CdiAB, Ag43r, toxin-antitoxin CbtA/CbeA
			GI-leuX	4662009	4721391		fec operon
			phi1	891938	908046	16109	incomplete
			phi2	2137299	2171694	34396	incomplete
			phi3	4393504	4423773	30270	intact
8	ST48	MS15047	pMS15047A			113122	IncFI. blaTEM-1
		O-:K-:H33	pMS15047B			6662
		4,803,092 bp	pMS15047C			2745
			GI-aspV	240230	272666	32437	T6SS
			GI-thrW	295297	336669	41373
			GI-asnT (HPI)	2188908	2265651	76744	Yersiniabactin
			phi1	811859	861481	49623	intact
			phi2	990489	998582	8094	incomplete
			phi3	1353542	1394411	40870	intact
			phi4	1507970	1542772	34803	intact
			phi5	1743173	1780489	37317	intact
			phi6	1773733	1799933	26201	incomplete
			phi7	1929676	1939699	10024	incomplete
			phi8	2245412	2253555	8144	intact
			phi9	3885077	3890580	5504	incomplete
			phi10	3996205	4015125	18921	intact
			phi11	4676482	4701965	25484	intact. Fec operon
11	ST69	MS20675	pMS20675A			128293	IncF. dfrA14, erm(B), mph(A), tet(A). traT
		O17:K-:H18	pMS20675B			92494	IncB/O/K
		5,091,604 bp	pMS20675C			75306	traT
			pMS20675D			33429
			pMS20675E			9726
			pMS20675F			1360
			GI-aspV	240650	274751	34102	T6SS
			GI-asnT (HPI)	2263916	2342600	78685	Yersiniabactin
			GI-pheV	3450128	3498674	48547
			phi1	881899	922628	40730	intact
			phi2	945998	956557	10560	incomplete
			phi3	1253870	1260678	6809	incomplete
			phi4	1344322	1395025	50704	intact, sitABCD
			phi5	1773729	1811391	37663	intact
			phi6	1802871	1824846	21976	incomplete
			phi7	2092767	2100049	7283	incomplete
			phi8	2209677	2263915	54239	intact
			phi9	2342601	2348409	5809	incomplete
			phi10	2919290	2925020	5731	incomplete
			phi11	3015264	3022955	7692	incomplete
			phi12	3046357	3061119	14763	incomplete
			phi13	4889920	4925759	35840	intact. Fec operon
16	ST127	MS15236	pMS15236A			125677	IncFI, IncFII. blaTEM-1, tet(B), traT
		O6:K2:H31	pMS15236B			83519
		5,017,332 bp	GI-aspV	241231	271066	29836	T6SS
			GI-serX	1954566	1976814	22249
			GI-asnT (HPI)	1978000	2017608	39609	Yersiniabactin
			GI-asnW	2022273	2076579	54307	colibactin
			GI-metV	2948284	2985500	37217	Hemolysin-coregulated protein Hcp, ClpB chaperon protein, outer membrane lipoprotein
			GI-pheV	3135431	3246932	111502	pic, CbtACbeA toxin-antitoxin,
			phi1	1002933	1055785	52853	intact
			phi2	1176079	1229348	53270	intact
			phi3	2738165	2771614	33450	incomplete
			phi4	2851266	2878520	27255	incomplete
			phi5	4382662	4395066	12405	intact
			phi6	4783415	4791946	8532	incomplete
			phi7	4939452	4982915	43464	intact
18	ST14	MS20645	pMS20645A			22411	aadA2, qacEdelta1, sul1
		O18:K-:H5	pMS20645B			8423
		5,249,827 bp	GI-aspV	241661	277382	35801	putative macrophage toxin, Type 6 secretion system
			GI-thrW	337836	344883	7139	hbp, Temperature-sensitive hemagglutinin autotransporter Tsh
			GI-1	854940	909885	54946	inserted between glnH - glnP: full pap operon
			GI-asnT (HPI)	2204268	2272336	68069	Yersiniabactin
			GI-asnV	2276847	2378356	101510	adenosylcobalamin biosynthesis, Ferric-anguibactin receptor fatA, iron ABC transporter permease, colibactin
			GI-metV	3257839	3295991	38099	Hemolysin-coregulated protein Hcp, ClpB chaperon protein, outer membrane lipoprotein
			GI-pheV	3445864	3485827	39964	iutAiucABCD, iha, sat, papAB
			GI-2	4943956	5013160	69205	inserted in ulaE gene (L-ribulose-5-phosphate 3-epimerase UlaE): hlyCABD, Ag43, lactate permease
			phi1	1221795	1272242	50448	intact
			phi2	1275786	1319491	43706	intact
			phi3	1410295	1464018	53724	intact
			phi4	1979633	1988661	9029	incomplete
			phi5	2018113	2085756	67644	intact
			phi6	2727402	2763991	36590	intact
			phi7	2921690	2976594	54905	intact
			phi8	3496960	3539720	42761	intact
			phi9	4554762	4588038	33277	intact
			phi10	5081953	5106724	24772	intact. fecIRABCDE, flu
21	ST1193	MS20674	pMS20674A			87055	IncF. aac(3)-Iid, blaTEM-1
		O6:K1:H5	pMS20674B			17997
		5,043,071 bp	pMS20674C			2183
			pMS20674D			1564
			GI-aspV	241711	277297	35587	putative macrophage toxin, Type 6 secretion system
			GI-thrW	337813	345157	7345	hbp, Temperature-sensitive hemagglutinin autotransporter Tsh
			GI-serX	2034232	2064580	30349
			GI-asnT (HPI)	2065827	2097660	31834	Yersiniabactin
			GI-asnV	2110731	2213453	102723	adenosylcobalamin biosynthesis, Ferric-anguibactin receptor fatA, iron ABC transporter permease, colibactin
			GI-metV	3064562	3103543	38982	Hemolysin-coregulated protein Hcp, ClpB chaperon protein, outer membrane lipoprotein
			GI-pheV	3253205	3293644	40481	iutAiucABCD, iha, truncated sat, only papAB
			GI-pheU	4681033	4741197	60214	CbtACbeA toxin-antitoxin, Propanediol utilization protein PduAB, Ethanolamine ultilisation
			GI-leuX	4879677	4939713	63213	fecIRABCDE, flu
			phi1	1165125	1215069	49945	intact
			phi2	1218613	1263187	44575	intact
			phi3	1353989	1406833	52845	intact
			phi4	2584998	2628365	43368	intact, not in MS15038
			phi5	2889625	2901410	11786	intact
			phi6	4365823	4397684	31862	intact
24	ST11637	MS21199	pMS21199A			93061	IncFI, IncQ. aph(3'')-Ib, aph(6)-Id, dfrA17, sul2, tet(B)
		O75:K1:H5	pMS21199B			49445
		4,914,705 bp	pMS21199C			13179
			pMS21199D			2104
			pMS21199E			1117
			GI-aspV	241665	277304	35640	putative macrophage toxin, Type 6 secretion system
			GI-thrW	337807	346420	8614	hbp, Temperature-sensitive hemagglutinin autotransporter Tsh
			GI-serX	2036882	2068485	31604
			GI-asnT (HPI)	2069767	2101687	31921	Yersiniabactin
			GI-metV	2956887	2994889	38003	Hemolysin-coregulated protein Hcp, ClpB chaperon protein, outer membrane lipoprotein
			GI-pheV	3144801	3185654	40854	iutAiucABCD, iha, truncated sat, only papAB
			GI-pheU	4551928	4612013	60086	CbtACbeA toxin-antitoxin, Propanediol utilization protein PduAB, Ethanolamine ultilisation
			GI-leuX	4750626	4811361	60736	fecIRABCDE, flu
			phi1	1167763	1217706	49944	intact
			phi2	1221250	1265824	44575	intact
			phi3	1356626	1409471	52846	intact
			phi4	2782000	2793785	11786	intact
27	ST1193	MS20677	pMS20677A			57922	IncFI
		O75:K1:H5	pMS20677B			7430
		4,997,713 bp	GI-aspV	241702	277384	35683	putative macrophage toxin, Type 6 secretion system
			GI-thrW	337804	345013	7210	hbp, Temperature-sensitive hemagglutinin autotransporter Tsh
			GI-serX	2049172	2079565	30394
			GI-asnT (HPI)	2080865	2111824	30960	Yersiniabactin
			GI-metV	3006096	3043982	37887	Hemolysin-coregulated protein Hcp, ClpB chaperon protein, outer membrane lipoprotein
			GI-pheV	3193516	3234473	40958	iutAiucABCD, iha, truncated sat, only papAB
			GI-pheU	4634843	4695061	60219	CbtACbeA toxin-antitoxin, Propanediol utilization protein PduAB, Ethanolamine ultilisation
			GI-leuX	4833648	4894331	60684	fecIRABCDE, flu
			phi1	1164963	1214909	49947	intact
			phi2	1218453	1263027	44575	intact
			phi3	1353829	1406673	52845	intact
			phi4	2793173	2805131	11959	intact
			phi5	2860835	2900827	39993	intact
			phi6	4015685	4027308	11624	intact
			phi7	4317764	4351568	33805	intact
30	ST141	MS20659	pMS20659			103675	IncFI, ColV, iroBCDEN, iss
		O2:K1:H6	GI-aspV	242478	274446	31969	putative macrophage toxin, Type 6 secretion system
		5,115,175 bp	GI-thrW	335130	354057	18928	Vacuolating autotransporter toxin Vat, Temperature-sensitive hemagglutinin autotransporter Tsh
			GI-icdA	1263384	1308771	45388	sitABCD
			GI-serX	2034430	2056030	21601
			GI-asnT (HPI)	2057299	2088214	30916	Yersiniabactin receptor, 99% similar to the high pathogenicity island HPI from Yersinia pestis
			GI-asnW	2101390	2205722	104333	colibactin
			GI-metV	3091846	3128755	36910	Hemolysin-coregulated protein Hcp, ClpB chaperon protein, outer membrane lipoprotein
			GI-pheV	3279716	3391057	111342	pic, Phosphoglycerate transport system pgt, cdiA, shlB
			phi1	337859	352604	14746	incomplete
			phi2	807689	851761	44073	intact
			phi3	928641	965111	36471	intact
			phi4	2713253	2758204	44952	intact
			phi5	2830959	2869894	38936	intact
			phi6	2896307	2929751	33445	incomplete
			phi7	4742765	4751663	8899	incomplete, fec operon
			phi8	5031703	5084257	52555	intact
31	ST567	MS20657	pMS20657A			142433	IncFI. ColV, hlyF, iroBCDEN, iss, iucABCD-uitA, ompT, shiF, sitABCD, traT, estABC
		O83:K1:H33	pMS20657B			4629
		4,848,979 bp	GI-aspV	239625	269410	29786	putative macrophage toxin, Type 6 secretion system
			GI-thrW	292925	300215	7291	Vacuolating autotransporter toxin Vat, Temperature-sensitive hemagglutinin autotransporter Tsh
			GI-icdA	1226179	1274426	48248	sitABCD
			GI-asnT	2056958	2079007	22050	Yersiniabactin receptor, 99% similar to the high pathogenicity island HPI from Yersinia pestis
			GI-asnW	2089834	2127238	37405
			GI-metV	2958895	2992087	33193	Hemolysin-coregulated protein Hcp, ClpB chaperon protein, outer membrane lipoprotein
			GI-leuX	4700820	4735635	34816
			phi1	836447	870113	33667	intact
			phi2	1223603	1274345	50743	intact
			phi3	2001601	2056957	55357	intact
			phi4	2719976	2726769	6794	incomplete
			phi5	2732063	2736262	4200	incomplete
			phi6	2747957	2777926	29970	intact
			phi7	3486386	3501659	15274	incomplete
			phi8	4360464	4422704	62241	intact
37	ST73	MS15046	pMS15046A			137906	IncFI, IncFII, IncQ. aadA1, aph(3'')-Ib, aph(6)-Id, blaTEM-1, dfrA1, qacEdelta1, sul1, sul2
		O6:K5:H1	pMS15046B			91472	IncI, aac(3)-Iid, blaTEM-1
		5,217,608 bp	pMS15046C			1535
			GI-aspV	244341	344504	96963	cdiA and pic
			GI-thrW	366807	427035	60229	lsrACDBF, hcp, tsh, Ag43
			GI-serX	1131870	1242195	110326	similar to GI-CFT073-serX: Ag43, iroBCDEN, F1C fimbriae, microcin H47
			GI-tqsA	1823292	1834686	11395
			GI-asnT (HPI)	2217243	2256867	39625	yersiniabactin
			GI-asnW	2261346	2376714	115369	colibactin
			GI-metV	3174171	3206637	32467	hcp, clpB
			GI-pheV	3356654	3494232	137579	pap, pagN, iucABCDiutA, sat, iha, sialic acid utilization, Ag43
			GI-selC	4272878	4291079	18202
			GI-pheU	4869288	4938134	68847
			phi1	232859	278211	45353	intact
			phi2	1328396	1378399	50004	intact
			phi3	4152549	4158074	5526	incomplete
38	ST12	MS20658	pMS20658			72918	IncFII. TraT
		O4:K-:H5	GI-aspV	240091	269828	29738	T6SS
		5,004,715 bp	GI-thrW	292586	311459	18874	hcp, clpB
			GI-serX	1013831	1129730	115900	S fimbriae, microcin, colicin V, Ag43, Hemolysin transporter protein ShlB, Ferrienterobactin receptor FepA, Enterochelin esterase fes
			GI-serU	2013597	2035980	22384
			GI-asnT (HPI)	2037267	2076791	39525
			GI-asnW	2081406	2196540	115135	colibactin
			GI-metV	3029552	3070157	40606	hcp, clpB
			GI-pheV	3232237	3255638	23402
			GI-leuX	4776007	4882565	106559	pagN, pap, F17-like fimbriae, hemolysin, cnf1, colibactin, same in GI-UTI89-leuX
			phi1	2769640	2813340	43701	intact
			phi2	4018467	4037425	18959	incomplete
40	ST95	MS20653	pMS20653			134025	IncFIB. ColV, hlyF, iroBCDEN, iss, iucABCD-uitA, ompT, shiF, sitABCD, traT, estABC
		O2:K1:H7	GI-aspV	241802	271555	29754	putative macrophage toxin, Type 6 secretion system
		5,189,297 bp	GI-thrW	294967	302122	7156	Vacuolating autotransporter toxin Vat, Temperature-sensitive hemagglutinin autotransporter Tsh
			GI-asnT (HPI)	1986733	2020834	34102	Yersiniabactin receptor, 99% similar to the high pathogenicity island HPI from Yersinia pestis
			GI-asnW	2084628	2131961	47334	cobalamin biosynthetic cob gene cluster, CbtA-CbeA toxin-antitoxin system
			GI-metV	3097494	3133566	36073	Hemolysin-coregulated protein Hcp, ClpB chaperon protein, outer membrane lipoprotein
			GI-pheV	3283434	3309841	26408	Tia invasion determinat, P pili, iron-regulated element ireA, and invasion determinant tia
			GI-pheU	4768257	4831383	63127	Ethanolamine ultilisation
			GI-leuX	4972415	5040510	68096	fec operon
			phi1	1128931	1178905	49975	intact, sitABCD
			phi2	1269027	1298852	29826	incomplete
			phi3	1291941	1326411	34471	intact
			phi4	2229434	2267985	38552	intact
			phi5	2551700	2594091	42392	intact
			phi6	2720252	2764394	44143	intact
			phi7	2884583	2936991	52409	intact
			phi8	3309842	3319965	10124	incomplete
			phi9	3479577	3503152	23576	incomplete
			phi10	4600664	4656549	55886	intact
			phi11	5109221	5159602	50382	intact
41	ST95	MS20654	pMS20654				IncFI. ColV, hlyF, iroBCDEN, iss, iucABCD-uitA, ompT, shiF, sitABCD, traT, estABC
		O18:K1:H7	GI-aspV	241999	271792	29794	putative macrophage toxin, Type 6 secretion system
		5,051,478 bp	GI-thrW	295164	302265	7102	Vacuolating autotransporter toxin Vat, Temperature-sensitive hemagglutinin autotransporter Tsh
			GI-serX	1092061	1153503	61443	S fimbriae, Ag43
			GI-asnT (HPI)	2108648	2140127	31480	Yersiniabactin receptor, 99% similar to the high pathogenicity island HPI from Yersinia pestis
			GI-asnW	2153496	2207858	54363	colibactin
			GI-metV	3196758	3232713	35956	Hemolysin-coregulated protein Hcp, ClpB chaperon protein, outer membrane lipoprotein
			phi1	1249616	1299588	49973	intact, sitABCD
			phi2	1788001	1835619	47619	intact
			phi3	2062072	2117349	55278	intact
			phi4	2635586	2680861	45276	intact
			phi5	2806907	2851671	44765	intact
			phi6	2967040	3008246	41207	intact
			phi7	2981729	3038382	56654	intact
			phi8	4863354	4900564	37211	intact
			phi9	4974445	5018960	44516	intact
44	ST95	MS15052	pMS15052A			142105	IncF. aac(3)-IId, aph(3'')-Ib, aph(6)-Id, blaTEM-1, dfrA17, sul2, tet(A). ColV, hlyF, iroBCDEN, iss, iucABCD-uitA, ompT, shiF, sitABCD, traT
		O25b:K1:H4	pMS15052B			12783
		5,174,067 bp	GI-aspV	241797	271572	29776	putative macrophage toxin, Type 6 secretion system
			GI-thrW	355713	362722	7010	Vacuolating autotransporter toxin Vat, Temperature-sensitive hemagglutinin autotransporter Tsh
			GI-asnT	2046967	2077795	30829	Yersiniabactin receptor, 99% similar to the high pathogenicity island HPI from Yersinia pestis
			GI-asnW	2091093	2139199	48107	cobalamin biosynthetic cob gene cluster, CbtA-CbeA toxin-antitoxin system
			GI-metV	3128574	3164583	36010	Hemolysin-coregulated protein Hcp, ClpB chaperon protein, outer membrane lipoprotein
			GI-pheU	4812711	4866229	53519	pap operon
			GI-leuX	5009352	5071366	62015	fec operon, ag43
			phi1	294942	355624	60683	intact
			phi2	618991	668504	49514	intact
			phi3	945208	979760	34553	intact
			phi4	1270353	1320326	49974	intact, sitABCD
			phi5	2232451	2268399	35949	questionable
			phi6	2552158	2594550	42393	intact
			phi7	2720596	2765713	45118	intact
			phi8	2869148	2976167	107020	intact
			phi9	3377311	3405239	27929	incomplete
			phi10	3599112	3622458	23347	incomplete
47	ST95	MS20673	pMS20673A			130247	IncF. tet(B). traT
		O2:K1:H4	pMS20673B			68931	IncF. traT
		4,954,933 bp	pMS20673C			10847
			pMS20673D			7217
			pMS20673E			1792
			pMS20673F			1467
			GI-aspV	241874	271605	29732	putative macrophage toxin, Type 6 secretion system
			GI-thrW	295012	302167	7156	Vacuolating autotransporter toxin Vat, Temperature-sensitive hemagglutinin autotransporter Tsh
			GI-asnT (HPI)	1942799	1973444	30646	Yersiniabactin receptor, 99% similar to the high pathogenicity island HPI from Yersinia pestis
			GI-asnV	1988211	2095982	107772	adenosylcobalamin biosynthesis, Ferric-anguibactin receptor fatA, iron ABC transporter permease, colibactin
			GI-metV	2987086	3023027	35942	Hemolysin-coregulated protein Hcp, ClpB chaperon protein, outer membrane lipoprotein
			GI-pheV	3173138	3226358	53221	Tia invasion determinat, P pili, iron-regulated element ireA, and invasion determinant tia
			GI-pheU	4576784	4606727	29944
			GI-leuX	4749966	4812188	62223	fec operon, ag43
			phi1	1133919	1173422	39504	intact, sitABCD
			phi2	1263427	1293251	29825	incomplete
			phi3	1286341	1320680	34340	intact
			phi4	2477725	2492235	14511	questionable
			phi5	2618281	2663909	45629	intact
			phi6	2785930	2801460	15531	incomplete
			phi7	2804028	2828049	24022	intact
			phi8	3199474	3209597	10124	incomplete
			phi9	4880108	4925238	45131	intact
51	ST95	MS21324	pMS21324			114224
		O1:H7:K1	GI-aspV	241843	271642	29800	putative macrophage toxin, Type 6 secretion system
		4,942,450 bp	GI-thrW	294987	302385	7399	Vacuolating autotransporter toxin Vat, Temperature-sensitive hemagglutinin autotransporter Tsh
			GI-serU	1949412	1971741	22330
			GI-asnT (HPI)	1972980	2003835	30856	Yersiniabactin receptor, 99% similar to the high pathogenicity island HPI from Yersinia pestis
			GI-asnV	2017107	2122251	105145	adenosylcobalamin biosynthesis, Ferric-anguibactin receptor fatA, iron ABC transporter permease, colibactin
			GI-metV	3016423	3052345	35923	Hemolysin-coregulated protein Hcp, ClpB chaperon protein, outer membrane lipoprotein
			GI-pheU	4560874	4624297	63424
			GI-leuX	4767260	4854839	87580	ag43
			phi1	1129261	1179234	49974	intact, sitABCD
			phi2	1269356	1299180	29825	incomplete
			phi3	1292270	1326740	34471	intact
			phi4	2509305	2552669	43365	intact
			phi5	2813829	2857976	44148	intact
66	ST390	MS20655	pMS20655A			149988	sitABCD
		O18:K1:H7	pMS20655B			124341	IncFIB, ColV, hlyF, iroBCDEN, iss, iucABCD-uitA, ompT, shiF, sitABCD, traT, estABC
		4,834,475 bp	GI-aspV	241882	271565	29684	putative macrophage toxin, Type 6 secretion system
			GI-thrW	294966	302337	7372	Vacuolating autotransporter toxin Vat, Temperature-sensitive hemagglutinin autotransporter Tsh
			GI-serX	1149036	1210498	61463	S fimbriae, Ag43
			GI-asnT	1983961	2014642	30682	Yersiniabactin receptor, 99% similar to the high pathogenicity island HPI from Yersinia pestis
			GI-asnV	2028060	2132487	104428	adenosylcobalamin biosynthesis, Ferric-anguibactin receptor fatA, iron ABC transporter permease, colibactin
			GI-metV	3015802	3051727	35926	Hemolysin-coregulated protein Hcp, ClpB chaperon protein, outer membrane lipoprotein
			phi1	951037	988951	37915	intact
			phi2	1070626	1109392	38767	intact
			phi3	1295383	1354289	58907	intact
			phi4	2510330	2553043	42714	intact
			phi5	2802861	2855268	52408	intact
			phi6	3975432	3985716	10285	intact
			phi7	4692635	4729338	36704	intact

### Sheet: Notes
Tree order as in Fig. 1
K-	nontypable capsule type
O-	nontypable O antigen type
