## Supplementary Table 4 for "High-risk *Escherichia coli* clones that cause neonatal meningitis and association with recrudescent infection"

### Sheet: Accession numbers
Supplementary Table 4. Accession numbers of strains sequenced in the study
Sample name	Strains / Samples	Biosample accession number	SRA accession number (short reads)	SRA accession number (long reads)	Genbank accession number (Chromosome)	Genbank accession number (Plasmids)
CAM-NMEC-1	NMEC	SAMN31452436	SRR22044575
CAM-NMEC-2	NMEC	SAMN31452437	SRR22044574
CAM-NMEC-3	NMEC	SAMN31452438	SRR22044573
CAM-NMEC-4	NMEC	SAMN31452439	SRR22044571
CAM-NMEC-5	NMEC	SAMN31452440	SRR22044570
CAM-NMEC-6	NMEC	SAMN31452441	SRR22044569
CAM-NMEC-9	NMEC	SAMN31452442	SRR22044568
MS15038	NMEC	SAMN31452409	SRR22044595
MS15039	NMEC	SAMN31452410	SRR22044594
MS15040	NMEC	SAMN31452411	SRR22044583
MS15041	NMEC	SAMN31452412	SRR22044572
MS15042	NMEC	SAMN31452413	SRR22044561
MS15044	NMEC	SAMN31452414	SRR22044559
MS15045	NMEC	SAMN31452415	SRR22044558
MS15046	NMEC	SAMN20934286	SRR21979985	SRR21979975	CP082103	CP082104	CP082105	CP082106
MS15047	NMEC	SAMN20934287	SRR21979984	SRR21979974	CP082100	CP082101	CP082102
MS15049	NMEC	SAMN31452416	SRR22044557
MS15050	NMEC	SAMN31452417	SRR22044556
MS15051	NMEC	SAMN31452418	SRR22044555
MS15052	NMEC	SAMN20934288	SRR21979973	SRR21979972	CP082097	CP082098	CP082099
MS15236	NMEC	SAMN20934289	SRR21979962	SRR21979971	CP082094	CP082095	CP082096
MS20347	NMEC	SAMN31452419	SRR22044593
MS20349	NMEC	SAMN31452420	SRR22044592
MS20643	NMEC	SAMN31452421	SRR22044591
MS20644	NMEC	SAMN31452422	SRR22044590
MS20645	NMEC	SAMN20934290	SRR21979955	SRR21979970	CP082091	CP082092	CP082093
MS20646	NMEC	SAMN31452423	SRR22044589
MS20647	NMEC	SAMN31452424	SRR22044588
MS20648	NMEC	SAMN31452425	SRR22044587
MS20649	NMEC	SAMN20934291	SRR21979954	SRR21979969	CP082087	CP082088	CP082089	CP082090
MS20650	NMEC	SAMN31452426	SRR22044586
MS20651	NMEC	SAMN31452427	SRR22044585
MS20652	NMEC	SAMN31452428	SRR22044584
MS20653	NMEC	SAMN20934292	SRR21979953	SRR21979968	CP082085	CP082086
MS20654	NMEC	SAMN20934293	SRR21979952	SRR21979967	CP082083	CP082084
MS20655	NMEC	SAMN20934294	SRR21979951	SRR21979966	CP082080	CP082081	CP082082
MS20657	NMEC	SAMN20934295	SRR21979950	SRR21979965	CP082077	CP082078	CP082079
MS20658	NMEC	SAMN20934296	SRR21979983	SRR21979964	CP082075	CP082076
MS20659	NMEC	SAMN20934297	SRR21979982	SRR21979963	CP082073	CP082074
MS20673	NMEC	SAMN20934298	SRR21979981	SRR21979961	CP082067	CP082068	CP082069	CP082070	CP082071	CP082072
MS20674	NMEC	SAMN20934299	SRR21979980	SRR21979960	CP082062	CP082063	CP082064	CP082065	CP082066
MS20675	NMEC	SAMN20934300	SRR21979979	SRR21979959	CP082056	CP082057	CP082058	CP082059	CP082060	CP082061
MS20676	NMEC	SAMN31452429	SRR22044582
MS20677	NMEC	SAMN20934301	SRR21979978	SRR21979958	CP082053	CP082054	CP082055
MS21199	NMEC	SAMN20934302	SRR21979977	SRR21979957	CP082047	CP082048	CP082049	CP082050	CP082051	CP082052
MS21324	NMEC	SAMN20934303	SRR21979976	SRR21979956	CP082045	CP082046
MS21522	NMEC, original strain - patient 1	SAMN31452430	SRR22044581
MS21524	NMEC, original strain - patient 2	SAMN31452431	SRR22044580
MS21576	NMEC, relapsed - patient 1	SAMN31452446	SRR22044564
MS21701	E. coli, fecal sample, relapsed - patient 2	SAMN31452443	SRR22044567
MS21702	E. coli, blood sample, relapsed - patient 2	SAMN31452444	SRR22044566
MS21703	E. coli, urine sample, relapsed - patient 2	SAMN31452445	SRR22044565
MS21808	NMEC	SAMN31452432	SRR22044579
MS21809	NMEC	SAMN31452433	SRR22044578
MS21810	NMEC	SAMN31452434	SRR22044577
MS22733	NMEC, original strain - patient 3	SAMN31452435	SRR22044576
MS22734	E. coli, CSF sample, relapsed - patient 3	SAMN31452447	SRR22044563
MS22735	E. coli, blood sample, relapsed - patient 3	SAMN31452448	SRR22044562
MS22736	E. coli, blood sample, relapsed - patient 3	SAMN31452449	SRR22044560
NMEC-11	fecal sample, patient 2, day 149	SAMN31452504	SRR22044607
NMEC-11.long	fecal sample, patient 2, day 149. PacBio reads	SAMN31445146		SRR22042376
NMEC-12	fecal sample, patient 2, day 174	SAMN31452505	SRR22044606
NMEC-17	fecal sample, patient 3, day 126	SAMN31452506	SRR22044605
NMEC-18	fecal sample, patient 3, day 147	SAMN31452507	SRR22044604

### Sheet: Genbank accession numbers
Genbank accesion numbers of 18 complete genomes generated in the study
Localid	Accession	Organism	BioSample
MS15046	CP082103	Escherichia coli MS15046	SAMN20934286
pMS15046A	CP082104	Escherichia coli MS15046	SAMN20934286
pMS15046B	CP082105	Escherichia coli MS15046	SAMN20934286
pMS15046C	CP082106	Escherichia coli MS15046	SAMN20934286
MS15047	CP082100	Escherichia coli MS15047	SAMN20934287
pMS15047A	CP082101	Escherichia coli MS15047	SAMN20934287
pMS15047B	CP082102	Escherichia coli MS15047	SAMN20934287
MS15052	CP082097	Escherichia coli MS15052	SAMN20934288
pMS15052A	CP082098	Escherichia coli MS15052	SAMN20934288
pMS15052B	CP082099	Escherichia coli MS15052	SAMN20934288
MS15236	CP082094	Escherichia coli MS15236	SAMN20934289
pMS15236A	CP082095	Escherichia coli MS15236	SAMN20934289
pMS15236B	CP082096	Escherichia coli MS15236	SAMN20934289
MS20645	CP082091	Escherichia coli MS20645	SAMN20934290
pMS20645A	CP082092	Escherichia coli MS20645	SAMN20934290
pMS20645B	CP082093	Escherichia coli MS20645	SAMN20934290
MS20649	CP082087	Escherichia coli MS20649	SAMN20934291
pMS20649A	CP082088	Escherichia coli MS20649	SAMN20934291
pMS20649B	CP082089	Escherichia coli MS20649	SAMN20934291
pMS20649C	CP082090	Escherichia coli MS20649	SAMN20934291
MS20653	CP082085	Escherichia coli MS20653	SAMN20934292
pMS20653	CP082086	Escherichia coli MS20653	SAMN20934292
MS20654	CP082083	Escherichia coli MS20654	SAMN20934293
pMS20654	CP082084	Escherichia coli MS20654	SAMN20934293
MS20655	CP082080	Escherichia coli MS20655	SAMN20934294
pMS20655A	CP082081	Escherichia coli MS20655	SAMN20934294
pMS20655B	CP082082	Escherichia coli MS20655	SAMN20934294
MS20657	CP082077	Escherichia coli MS20657	SAMN20934295
pMS20657A	CP082078	Escherichia coli MS20657	SAMN20934295
pMS20657B	CP082079	Escherichia coli MS20657	SAMN20934295
MS20658	CP082075	Escherichia coli MS20658	SAMN20934296
pMS20658	CP082076	Escherichia coli MS20658	SAMN20934296
MS20659	CP082073	Escherichia coli MS20659	SAMN20934297
pMS20659	CP082074	Escherichia coli MS20659	SAMN20934297
MS20673	CP082067	Escherichia coli MS20673	SAMN20934298
pMS20673A	CP082068	Escherichia coli MS20673	SAMN20934298
pMS20673B	CP082069	Escherichia coli MS20673	SAMN20934298
pMS20673C	CP082070	Escherichia coli MS20673	SAMN20934298
pMS20673D	CP082071	Escherichia coli MS20673	SAMN20934298
pMS20673F	CP082072	Escherichia coli MS20673	SAMN20934298
MS20674	CP082062	Escherichia coli MS20674	SAMN20934299
pMS20674A	CP082063	Escherichia coli MS20674	SAMN20934299
pMS20674B	CP082064	Escherichia coli MS20674	SAMN20934299
pMS20674C	CP082065	Escherichia coli MS20674	SAMN20934299
pMS20674D	CP082066	Escherichia coli MS20674	SAMN20934299
MS20675	CP082056	Escherichia coli MS20675	SAMN20934300
pMS20675A	CP082057	Escherichia coli MS20675	SAMN20934300
pMS20675B	CP082058	Escherichia coli MS20675	SAMN20934300
pMS20675C	CP082059	Escherichia coli MS20675	SAMN20934300
pMS20675D	CP082060	Escherichia coli MS20675	SAMN20934300
pMS20675E	CP082061	Escherichia coli MS20675	SAMN20934300
MS20677	CP082053	Escherichia coli MS20677	SAMN20934301
pMS20677A	CP082054	Escherichia coli MS20677	SAMN20934301
pMS20677B	CP082055	Escherichia coli MS20677	SAMN20934301
MS21199	CP082047	Escherichia coli MS21199	SAMN20934302
pMS21199A	CP082048	Escherichia coli MS21199	SAMN20934302
pMS21199B	CP082049	Escherichia coli MS21199	SAMN20934302
pMS21199C	CP082050	Escherichia coli MS21199	SAMN20934302
pMS21199D	CP082051	Escherichia coli MS21199	SAMN20934302
pMS21199E	CP082052	Escherichia coli MS21199	SAMN20934302
MS21324	CP082045	Escherichia coli MS21324	SAMN20934303
pMS21324	CP082046	Escherichia coli MS21324	SAMN20934303
